# Latent chronic stress: identification and characterization in a preventive medicine cohort

**DOI:** 10.1101/2025.11.21.25340737

**Authors:** Maryne Lepoittevin, Marie Bringer, Maddalena Balia, Pierre Bauvin, Alaedine Benani, Franck Zenasni, Sylvain Bodard

## Abstract

Chronic stress involves both subjective appraisal and multisystem biological activation, yet these dimensions do not always converge. In a preventive medicine cohort of 1,383 adults, we investigated dissociations between perceived stress and allostatic load (AL) to identify stress phenotypes, with a particular focus on a latent profile characterized by high AL despite low perceived stress. Participants completed a comprehensive preventive health assessment and a 34-item perceived stress questionnaire (ZPSS), and AL was computed across five physiological domains. Using predefined thresholds, we delineated four stress profiles: homeostatic (low AL/low ZPSS), prodromal (low AL/high ZPSS), decompensated (high AL/high ZPSS), and a latent profile (high AL/low ZPSS). Nearly half the cohort exhibited elevated biological or psychological stress, and 14% belonged to the latent profile. These individuals showed significant multisystem dysregulation despite low perceived stress and reported the highest emotional expressivity, suggesting preserved emotional functioning despite physiological strain. Several mechanisms may underlie this dissociation, including expressive buffering, partial psychological habituation, and residual “biological scars’’ from past stress exposures. Together, these findings reveal a substantial burden of silent physiological stress in ostensibly healthy adults and highlight the need for longitudinal and multimodal approaches to identify pre-symptomatic states and guide early, emotion-informed preventive interventions.
