## Supplemental File for "Latent chronic stress: identification and characterization in a preventive medicine cohort"

### Sheet: Supplementary Figure S1
Figure S1 : Regression (Huber)

### Sheet: Supplementary Table 1
Table S2 : Zoī Mental Health Questionnaire (ZMHQ)
The following questions are focused on experiences of emotions. We would like to ask you to indicate how often you experience each of the situations mentioned. Ready to start?
I get sudden feelings of fear
I can't stand still- I need to move all the time
I feel like something bad is going to happen to me
I have uncontrollable fears with a feeling of panic
I feel worried about nothing
I feel feverish
I have cotton legs
I have less interest in my activities and relationships with others
I feel discouraged and lack energy
I lose my appetite
I don't laugh and enjoy myself as much as I used to
I find it difficult to concentrate
I feel slowed down or on the contrary, agitated
I am in bad mood and overthink on negative things
I feel exhausted & burnt out
After work I have no energy for any leisure activities or exercise
I find it difficult to think and be effective
I feel emotionally exhausted
I find it difficult to stay motivated
I wake up in the morning still feeling tired
I feel mentally saturated and can't handle the pressure
I find it difficult to relax after a day's work or after stressful activities
At the end of the day, I feel tired and lack energy
My sleep isn't refreshing or high quality
After a day's work, I no longer have enough energy to do new activities
I find it difficult to cope with mental overload and pressure
I can't keep my energy up on the long-term
I feel stressed
I feel tense in my body
I feel like I can't control situations
I feel irritated
I find that difficulties accumulate to the point where I can no longer control anything
I feel like I am being carried away by my emotions
I have symptoms such as muscle tension, a turning stomach, or sore throat
We're now going to ask you some questions to help us understand your level of fatigue. Are you ready?
Have you ever fallen asleep during the day in the following situations over the last 3 weeks?

### Sheet: Supplementary Table 2
Table S3: Items loading on the four latent stress dimensions (Exploratory Factor Analysis)
ML1	ML4	ML2	ML3	Questions	Dimension
0.78506				I feel that difficulties pile up to the point that I can no longer manage anything	Anxiety
0.761298				I feel that I cannot control the situation
0.692951				I have trouble managing my mental overload and pressure
0.647077				I feel carried away by my emotions
0.638071				I feel mentally saturated and unable to bear the pressure
0.531319				I feel irritable
0.527504				I feel stressed
0.438165				I have symptoms such as muscle tension, a knot in the stomach, or a lump in the throat
0.414016				I feel emotionally exhausted
	0.907046			After a workday, I no longer have enough energy to start new activities	Fatigue
	0.826122			After work, I lack energy to practice leisure or sport activities
	0.793758			At the end of a day, I feel tired and lacking energy
	0.600976			In the morning upon waking, I still feel tired
	0.558894			My sleep is unrefreshing and of poor quality
	0.552511			I feel exhausted, drained
	0.482667			I have difficulty relaxing after a workday or stressful activities
	0.428351			I cannot maintain my energy over time
		0.869999		I experience sudden feelings of fear	Panic
		0.842552		I have uncontrollable fears with a sense of panic
		0.751503		I feel that something negative is going to happen
		0.610521		I worry about trivial things
		0.597299		I feel weak in the legs
		0.524751		I feel feverish/shaky
			0.709742	I find less interest in my activities and relationships with others	Depression
			0.573642	I have difficulty staying motivated in what I do
			0.518076	I feel discouraged and without energy
			0.460634	I laugh and enjoy myself less often than before
			0.441566	I have difficulty thinking and being efficient
			0.424171	I have trouble staying focused
Results for rotation: oblimin with 4 factors : "Raw alpha for 4 factors: 0.958" ; "Raw alpha for each factors: 0.92 ; 0.91 ; 0.85 ; 0.86"; "Omega for 4 factors: 0.966" & "Omega for each factors: 0.94 ; 0.94 ; 0.89 ; 0.92"

### Sheet: Supplementary Table 3
Table S4 : Partial correlations between multisystem allostatic load and ZPSS dimensions (4-factor model), adjusted for age, sex, and BMI
Biomarkers	Dimension	r (Partial Pearson correlation coefficient)	p (Two-sided p-value for r)	n	q (Benjamini–Hochberg FDR–adjusted p-value across all tests in this table)
Creatinine	ZPSS4_depression	-0.06413776819517947	0.02001819776992648	1315	0.27706375814739886
DHEA	ZPSS4_depression	-0.04319074951688419	0.11747412192696642	1315	0.7394444279585513
Systolic Blood Pressure	ZPSS4_depression	-0.037492591896493684	0.16858219946127218	1350	0.7504928672183078
Cortisol 30 minutes post-awakening	ZPSS4_depression	-0.03343371090273138	0.22905819983047326	1296	0.813797067415125
LDL Cholesterol	ZPSS4_depression	0.03141750247301175	0.25527898662623605	1313	0.813797067415125
Triglycerides	ZPSS4_depression	-0.031317770465613785	0.2564287702468978	1315	0.813797067415125
Diastolic Blood Pressure	ZPSS4_depression	-0.0299867653228516	0.2708918283381694	1350	0.813797067415125
Fasting glucose	ZPSS4_depression	-0.028967836110583	0.2944177156245403	1312	0.813797067415125
HOMA	ZPSS4_depression	-0.028941884789543088	0.2952196912648173	1310	0.813797067415125
BMI	ZPSS4_depression	-0.02810184743661074	0.3021774793573035	1350	0.813797067415125
Epinephrine creatinine ratio	ZPSS4_depression	0.026762156672731928	0.4336830294187153	858	0.8876567402788255
Dopamine	ZPSS4_depression	0.023383284005457097	0.39757295271155346	1311	0.8876567402788255
Total cholesterol	ZPSS4_depression	0.02312714609425562	0.4020461073038718	1315	0.8876567402788255
Cystatine c	ZPSS4_depression	0.02211709240040217	0.42327346690215484	1313	0.8876567402788255
Cortisol at awakening	ZPSS4_depression	-0.019653291501272162	0.4801360100415628	1293	0.9282406618874157
Evening cortisol	ZPSS4_depression	-0.019434264319909522	0.48268514418145614	1307	0.9282406618874157
HbA1c	ZPSS4_depression	0.01563058740319027	0.5711854822380197	1315	0.9377518396670359
Apolipoprotein AI	ZPSS4_depression	0.015475263628659603	0.5753082886443099	1313	0.9377518396670359
CRP Ultra	ZPSS4_depression	-0.009791070325221137	0.7404599116263169	1147	0.9616362488653466
HDL cholesterol	ZPSS4_depression	0.008645327556620692	0.7541191378087838	1315	0.9645920731154005
Norepinephrine creatinine ratio	ZPSS4_depression	-0.007193708348322286	0.8333468894118476	858	0.970407454826421
Creatinine	ZPSS4_fatigue	-0.06846833749210961	0.013047515808974878	1314	0.27177071038648937
Fasting glucose	ZPSS4_fatigue	-0.06814689603955536	0.013588535519324468	1311	0.27177071038648937
Systolic Blood Pressure	ZPSS4_fatigue	-0.05759875615757665	0.03440228884883109	1349	0.3393936034071587
DHEA	ZPSS4_fatigue	-0.03889353913170828	0.15882078988841758	1314	0.7504928672183078
Evening cortisol	ZPSS4_fatigue	-0.03880761007792349	0.16102318361608875	1306	0.7504928672183078
HDL cholesterol	ZPSS4_fatigue	-0.02760386809886104	0.3173808562918987	1314	0.813797067415125
Apolipoprotein AI	ZPSS4_fatigue	-0.021572801672935724	0.4349518027366245	1312	0.8876567402788255
Cortisol 30 minutes post-awakening	ZPSS4_fatigue	-0.018671807479334328	0.5020069223182114	1295	0.9296424487374285
Epinephrine creatinine ratio	ZPSS4_fatigue	-0.017644594113029283	0.6057665846832576	858	0.9377518396670359
Cortisol at awakening	ZPSS4_fatigue	-0.016821463792963932	0.5457805193554833	1292	0.9377518396670359
BMI	ZPSS4_fatigue	0.015404029025207648	0.5718836230212632	1349	0.9377518396670359
Cystatine c	ZPSS4_fatigue	0.013377952239451598	0.628293732576914	1312	0.9377518396670359
CRP Ultra	ZPSS4_fatigue	-0.012467518632135655	0.673172247365332	1147	0.9535860111438251
HOMA	ZPSS4_fatigue	0.012028974591463445	0.6637006953704567	1309	0.9535860111438251
LDL Cholesterol	ZPSS4_fatigue	0.01110957372463216	0.687658471649429	1312	0.9535860111438251
HbA1c	ZPSS4_fatigue	-0.008012829167372119	0.7716736584923204	1314	0.9645920731154005
Diastolic Blood Pressure	ZPSS4_fatigue	-0.0046989157511022036	0.8631024783243613	1349	0.970407454826421
Dopamine	ZPSS4_fatigue	-0.0038940459789311944	0.88802258184756655	1310	0.970407454826421
Triglycerides	ZPSS4_fatigue	-0.0033783940682468446	0.9026236791374003	1314	0.970407454826421
Norepinephrine creatinine ratio	ZPSS4_fatigue	-3.142093763057051e-4	0.992667313065495	858	0.9942857364803555
Total cholesterol	ZPSS4_fatigue	-1.977605895591275e-4	0.9942857364803555	1314	0.9942857364803555
Systolic Blood Pressure	ZPSS4_overwhelm	-0.06170400077908499	0.022970172814510012	1358	0.27706375814739886
DHEA	ZPSS4_overwhelm	-0.057250079006697464	0.03733329637478745	1323	0.3393936034071587
Creatinine	ZPSS4_overwhelm	-0.04581116618781142	0.09579469572828846	1323	0.7368822748329882
Cystatine c	ZPSS4_overwhelm	0.044230152168711144	0.10903110662000134	1314	0.7394444279585513
Triglycerides	ZPSS4_overwhelm	-0.03481478511052424	0.2056895790378783	1323	0.813797067415125
Diastolic Blood Pressure	ZPSS4_overwhelm	-0.03346862754708834	0.21773859880642157	1358	0.813797067415125
Evening cortisol	ZPSS4_overwhelm	-0.03260018815360006	0.23745653957153234	1315	0.813797067415125
Fasting glucose	ZPSS4_overwhelm	-0.027681486392480383	0.31491701826822616	1320	0.813797067415125
BMI	ZPSS4_overwhelm	-0.025701582269036786	0.34393721734015614	1358	0.8598430433503903
CRP Ultra	ZPSS4_overwhelm	-0.023796202531591377	0.41971987107853814	1152	0.8876567402788255
Dopamine	ZPSS4_overwhelm	0.0225855800098417	0.41262696441184876	1318	0.8876567402788255
LDL Cholesterol	ZPSS4_overwhelm	0.021085545295455737	0.44383955300207767	1321	0.8876791060041553
Total cholesterol	ZPSS4_overwhelm	0.014904353613300706	0.5880701766376748	1323	0.9377518396670359
HDL cholesterol	ZPSS4_overwhelm	0.013380701256054775	0.6267836380088286	1323	0.9377518396670359
Norepinephrine creatinine ratio	ZPSS4_overwhelm	-0.0127137020165293	0.7099842352431716	858	0.9535860111438251
Apolipoprotein AI	ZPSS4_overwhelm	0.006874830804391671	0.8028688496919405	1321	0.970407454826421
Epinephrine creatinine ratio	ZPSS4_overwhelm	-0.005227986702618035	0.8784660294872064	858	0.970407454826421
Cortisol 30 minutes post-awakening	ZPSS4_overwhelm	-0.00509161035624036	0.8542031060707741	1305	0.970407454826421
HbA1c	ZPSS4_overwhelm	-0.0036051937544699943	0.8957686392947612	1323	0.970407454826421
HOMA	ZPSS4_overwhelm	0.0027940324120219145	0.9192811514910177	1318	0.970407454826421
Cortisol at awakening	ZPSS4_overwhelm	4.067492258154124e-4	0.9883057531274209	1301	0.9942857364803555
Cystatine c	ZPSS4_panic	0.05642871526640006	0.04076081739997566	1315	0.33967347833313055
Creatinine	ZPSS4_panic	-0.04221574994037044	0.1257055527529537	1317	0.7394444279585513
CRP Ultra	ZPSS4_panic	0.04026288163919002	0.1726133594602108	1149	0.7504928672183078
DHEA	ZPSS4_panic	-0.03856252371889278	0.16191963004169377	1317	0.7504928672183078
HOMA	ZPSS4_panic	0.029126465088510085	0.29178060201054073	1312	0.813797067415125
Norepinephrine creatinine ratio	ZPSS4_panic	-0.028234677216743925	0.408257556827457	860	0.8876567402788255
LDL Cholesterol	ZPSS4_panic	-0.027923339812245856	0.31162583809066235	1315	0.813797067415125
Total cholesterol	ZPSS4_panic	-0.021705531335779082	0.43125304828462563	1317	0.8876567402788255
Systolic Blood Pressure	ZPSS4_panic	-0.018335148797096586	0.500560398843761	1352	0.9296424487374285
Cortisol 30 minutes post-awakening	ZPSS4_panic	0.017594228004231896	0.526525310698053	1298	0.9377518396670359
BMI	ZPSS4_panic	-0.016502071399603618	0.5443462144400617	1352	0.9377518396670359
Evening cortisol	ZPSS4_panic	-0.014553250627212988	0.5988444577077179	1309	0.9377518396670359
Dopamine	ZPSS4_panic	0.013854771874986585	0.6159641764712942	1313	0.9377518396670359
HDL cholesterol	ZPSS4_panic	0.009855489368333102	0.7208450371679782	1317	0.9535860111438251
Diastolic Blood Pressure	ZPSS4_panic	-0.00958587849508465	0.724725368469307	1352	0.9535860111438251
Apolipoprotein.AI	ZPSS4_panic	0.008036207260231413	0.7709412056298702	1315	0.9645920731154005
HbA1c	ZPSS4_panic	0.006357809671926434	0.8176944826458351	1317	0.970407454826421
Fasting glucose	ZPSS4_panic	0.004471574187749045	0.8713552642881497	1314	0.970407454826421
Triglycerides	ZPSS4_panic	-0.0027045637157958506	0.9218870820851	1317	0.970407454826421
Epinephrine creatinine ratio	ZPSS4_panic	-0.0011392610818728708	0.9733866213889951	860	0.9942857364803555
Cortisol at awakening	ZPSS4_panic	-6.799983851254751e-4	0.9804961643996628	1295	0.9942857364803555

### Sheet: Supplementary Table 4
Table S5: Post-hoc pairwise comparisons of AL domains across subgroups
Domain	group 1	group 2	p	q
HPA	ZPSS↑ & AL↓	ZPSS↑ & AL↑	2.2246542530652305e-7	4.449308506130461e-7
HPA	ZPSS↓ & AL↑ (asympto)	ZPSS↑ & AL↑	0.0571534435324157	0.06858413223889884
HPA	ZPSS↓ & AL↑ (asympto)	ZPSS↑ & AL↓	2.8594705448886947e-15	1.7156823269332168e-14
HPA	ZPSS↓ & AL↑ (asympto)	ZPSS↓ & AL↓	2.2339917172532448e-12	6.701975151759734e-12
HPA	ZPSS↓ & AL↓	ZPSS↑ & AL↑	1.4624977288546088e-5	2.1937465932819132e-5
HPA	ZPSS↓ & AL↓	ZPSS↑ & AL↓	0.19927367042095767	0.19927367042095767
SNS	ZPSS↑ & AL↓	ZPSS↑ & AL↑	1.0300886364835782e-15	3.0902659094507347e-15
SNS	ZPSS↓ & AL↑ (asympto)	ZPSS↑ & AL↑	0.0059633543748819455	0.007156025249858334
SNS	ZPSS↓ & AL↑ (asympto)	ZPSS↑ & AL↓	5.040601595856217e-8	7.560902393784325e-8
SNS	ZPSS↓ & AL↑ (asympto)	ZPSS↓ & AL↓	2.1480797289275698e-8	4.2961594578551396e-8
SNS	ZPSS↓ & AL↓	ZPSS↑ & AL↑	3.8077740513598865e-16	2.2846644308159318e-15
SNS	ZPSS↓ & AL↓	ZPSS↑ & AL↓	0.800313248078005	0.800313248078005
Cardiovascular	ZPSS↑ & AL↓	ZPSS↑ & AL↑	1.0049756931761431e-39	2.0099513863522862e-39
Cardiovascular	ZPSS↓ & AL↑ (asympto)	ZPSS↑ & AL↑	0.15296322907106333	0.15296322907106333
Cardiovascular	ZPSS↓ & AL↑ (asympto)	ZPSS↑ & AL↓	3.5586073760944396e-50	2.1351644256566637e-49
Cardiovascular	ZPSS↓ & AL↑ (asympto)	ZPSS↓ & AL↓	8.411406249055087e-45	2.523421874716526e-44
Cardiovascular	ZPSS↓ & AL↓	ZPSS↑ & AL↑	5.095557670478411e-35	7.643336505717617e-35
Cardiovascular	ZPSS↓ & AL↓	ZPSS↑ & AL↓	0.03630519613812219	0.04356623536574663
Lipide & Metabolic	ZPSS↑ & AL↓	ZPSS↑ & AL↑	1.75103439410038e-26	1.050620636460228e-25
Lipide & Metabolic	ZPSS↓ & AL↑ (asympto)	ZPSS↑ & AL↑	0.10249621478362052	0.12299545774034462
Lipide & Metabolic	ZPSS↓ & AL↑ (asympto)	ZPSS↑ & AL↓	3.282505492716847e-25	6.565010985433694e-25
Lipide & Metabolic	ZPSS↓ & AL↑ (asympto)	ZPSS↓ & AL↓	3.792123140211004e-24	5.6881847103165064e-24
Lipide & Metabolic	ZPSS↓ & AL↓	ZPSS↑ & AL↑	1.0093228485434259e-25	3.0279685456302775e-25
Lipide & Metabolic	ZPSS↓ & AL↓	ZPSS↑ & AL↓	0.8140032930901749	0.8140032930901749
Glucose Inflammation Renal	ZPSS↑ & AL↓	ZPSS↑ & AL↑	7.254025937136158e-22	1.4508051874272316e-21
Glucose Inflammation Renal	ZPSS↓ & AL↑ (asympto)	ZPSS↑ & AL↑	0.2976988074959791	0.2976988074959791
Glucose Inflammation Renal	ZPSS↓ & AL↑ (asympto)	ZPSS↑ & AL↓	1.8567167930937326e-36	1.1140300758562395e-35
Glucose Inflammation Renal	ZPSS↓ & AL↑ (asympto)	ZPSS↓ & AL↓	2.5368360632648254e-31	7.610508189794476e-31
Glucose Inflammation Renal	ZPSS↓ & AL↓	ZPSS↑ & AL↑	2.1696715169031516e-18	3.2545072753547273e-18
Glucose Inflammation Renal	ZPSS↓ & AL↓	ZPSS↑ & AL↓	0.02131751394492874	0.025581016733914486
Detailed statistical results (Welch’s t-tests with Benjamini-Hochberg correction).

### Sheet: Supplementary Table 5
Supplementary Table 5. Ease of expressing feelings across stress profiles
Group	Yes n (%)	No n (%)	Missing n (%)	Total (n)	N (χ² set)
ZPSS↑ & AL↑	79 (51.3%)	74 (48.4%)	1 (0.6%)	154	153
ZPSS↓ & AL↑ (asymptomatic)	135 (72.2%)	50 (26.7%)	2 (1.1%)	187	185
ZPSS↓ & AL↓	330 (66.9%)	162 (32.9%)	1 (0.2%)	493	492
ZPSS↑ & AL↓	295 (56.0%)	230 (43.6%)	2 (0.4%)	527	525
Question: Do you find it easy to express your feelings? :Pearson’s χ² = 30.20, df = 3, p < 0.001. Analysis includes only Yes/No responses (column “N (χ² set)”). Missing responses (NA) were excluded from the chi-square test. Standardized residuals (directionality check): * ZPSS↑ & AL↑: Yes −1.62; No +2.07 → more “No” than expected. * ZPSS↓ & AL↑ (asymptomatic): Yes +1.90; No −2.44 → more “Yes” tha…
